# Combining pharmacogenetics and patient characteristic polygenic scores to improve outcome prediction for Calcium Channel Blocker treatment

**DOI:** 10.1101/2023.02.10.23285767

**Authors:** Deniz Türkmen, Jack Bowden, Jane A.H. Masoli, João Delgado, Chia-Ling Kuo, Luke C. Pilling, David Melzer

**Author notes:** **Corresponding Author** Professor David Melzer, College House (1.07), University of Exeter St. Luke’s Campus, Magdalen Road, Exeter, EX1 2LU.

## Abstract

**Background:** Calcium channel blockers (CCBs) are common antihypertensive medications. Pharmacogenetic variants affect CCB clinical outcomes, although effect sizes are modest in community samples. Variation in patient characteristics may also predict CCB outcomes, and variation attributable to relevant polygenic scores is less prone to confounding. We aimed to test associations between genetically predicted patient characteristics plus pharmacogenetic variants with CCB outcomes in a large community cohort.

**Methods:** We extended our analysis of 32,000 UK Biobank dihydropiridine CCBs treated participants (mean duration 5.9 years) testing 23 variants, where *NUMA1* rs10898815 and *RYR3* rs877087 showed the most robust associations (for discontinuation and heart failure, respectively). We calculated polygenic scores for systolic and diastolic blood pressures (SBP and DBP), body fat mass, waist hip ratio, lean mass, serum calcium, eGFR, lipoprotein A, urinary sodium, and liver fibrosis. Outcomes were CCB discontinuation, heart failure, coronary heart disease and chronic kidney disease.

**Results:** For heart failure, the highest risk 20% of polygenic scores for fat mass, lean mass and lipoprotein A were associated with increased risks (Hazard-Ratio (HR)Fat-mass 1.46, 95% CI 1.25-1.70, p=1*10-6; HRLean-mass 1.20, 95%CI 1.04-1.38, p=0.01; HRLipoproteinA 1.29, 95% CI 1.12 to 1.48, p= 4*10-4), versus the lowest risk 20% of each score respectively. Across the cohort, *RYR3* T-allele modestly increased heart failure risks (HR 1.13: 1.02-1.25) versus non-carriers, but in subsets with high fat mass, lean mass, and lipoprotein A scores, estimates were substantially larger, e.g., in females aged 65-70 the heart failure Relative Risk was 4.4 (95% CI 1.54-12.4) versus no T-alleles and low scores.

For CCB discontinuation, high polygenic scores for fat mass and lean mass increased risks versus the lowest 20%, whereas high SBP and DBP scores decreased discontinuation risks. Hazard ratios for discontinuation with the pharmacogenetic NUMA1 rs10898815 A-allele (overall HR 1.07: 1.02-1.12) were higher (HR 1.17: 1.05-1.29) in those with high polygenic scores for fat mass and lean mass.

**Conclusion:** Polygenic scores affecting adiposity and lipoprotein A levels add to known pharmacogenetic variants in predicting key clinical outcomes in CCB treatment. Combining pharmacogenetic variants and relevant individual characteristic polygenic scores may help for personalizing prescribing.

**What is needed, what do we add?:** We previously showed that pharmacogenetic variants in *RYR3* and *NUMA1* were associated with key clinical outcomes in community CCB patients, although effect sizes were modest. Various patient characteristics reportedly affect CCB outcomes. We therefore tested effects of relevant patient characteristics using polygenic scores. They minimize the effect of unmeasured confounders as genotypes are invariant since conception and reflect lifetime exposure to the risk factor. We showed that combining associated scores with the pharmacogenetic variants improved outcome prediction.
