## Supplementary material for "Combining pharmacogenetics and patient characteristic polygenic scores to improve outcome prediction for Calcium Channel Blocker treatment": dCCB modifiers supplementary tables

### Sheet: Sup table 1
		Cox's proportional Hazard Estimates between patients' characteristics polygenic scores and dCCB adverse events in UKB patients
		Outcome	Exposure	HR	0.95	CI	p.value	N	n event	HR	0.95	CI	p.value	N	n event	** Excluded HF diagnoses prior to the Dccb prescription
		Heart failure	SBP PGS	1.00843	0.963084	1.05591	0.720709	31051	1838	1.01148	0.964704	1.06053	0.636465	30819	1737
		Heart failure	DBP PGS	0.954262	0.911665	0.998849	0.0444932	31051	1838	0.941401	0.898224	0.986654	0.0117057	30819	1737
		Heart failure	BFM PGS	1.12222	1.07163	1.1752	9.61959e-07	31051	1838	1.12533	1.07317	1.18003	1.08255e-06	30819	1737
		Heart failure	WHR PGS	0.989381	0.945144	1.03569	0.647347	31051	1838	0.985544	0.94024	1.03303	0.544171	30819	1737
		Heart failure	Lean mass PGS	1.06134	1.01374	1.11117	0.010986	31051	1838	1.05919	1.01036	1.11038	0.0169443	30819	1737
		Heart failure	Ca PGS	0.991106	0.946842	1.03744	0.701547	31051	1838	0.98836	0.942965	1.03594	0.625475	30819	1737
		Heart failure	LPA PGS	1.08886	1.04005	1.13997	0.000274601	31051	1838	1.08969	1.03947	1.14232	0.000359026	30819	1737
		Heart failure	EGFR PGS	0.991341	0.946867	1.0379	0.710371	31051	1838	0.985143	0.939694	1.03279	0.534488	30819	1737
		Heart failure	Sodium PGS	1.0172	0.971635	1.0649	0.465804	31051	1838	1.01501	0.96827	1.06401	0.535571	30819	1737
		Heart failure	Fibrosis PGS	1.00332	0.958578	1.05016	0.88664	31051	1838	1.01341	0.966951	1.0621	0.577994	30819	1737
		Coronary heart disease	SBP PGS	0.993609	0.967763	1.02015	0.63353	30722	5555
		Coronary heart disease	DBP PGS	0.971126	0.945962	0.996959	0.0287145	30722	5555
		Coronary heart disease	BFM PGS	1.05041	1.02313	1.07842	0.000249215	30722	5555
		Coronary heart disease	WHR PGS	1.00377	0.977683	1.03056	0.779193	30722	5555
		Coronary heart disease	Lean mass PGS	0.981251	0.955707	1.00748	0.15961	30722	5555
		Coronary heart disease	Ca PGS	1.01276	0.986514	1.03971	0.343879	30722	5555
		Coronary heart disease	LPA PGS	1.10723	1.07831	1.13692	4.53557e-14	30722	5555
		Coronary heart disease	EGFR PGS	0.979194	0.953734	1.00533	0.117776	30722	5555
		Coronary heart disease	Sodium PGS	0.989588	0.963876	1.01599	0.435841	30722	5555
		Coronary heart disease	Fibrosis PGS	0.997933	0.972018	1.02454	0.877488	30722	5555
		Chronic kidney disease	SBP PGS	0.973054	0.934065	1.01367	0.190444	31040	2315
		Chronic kidney disease	DBP PGS	0.994794	0.955031	1.03621	0.801982	31040	2315
		Chronic kidney disease	BFM PGS	1.0433	1.00156	1.08678	0.0418516	31040	2315
		Chronic kidney disease	WHR PGS	0.989635	0.95006	1.03086	0.616809	31040	2315
		Chronic kidney disease	Lean mass PGS	1.03014	0.988994	1.07299	0.15334	31040	2315
		Chronic kidney disease	Ca PGS	1.00927	0.968971	1.05125	0.657071	31040	2315
		Chronic kidney disease	LPA PGS	0.990336	0.95076	1.03156	0.640705	31040	2315
		Chronic kidney disease	EGFR PGS	1.05574	1.01341	1.09985	0.00937853	31040	2315
		Chronic kidney disease	Sodium PGS	1.00793	0.967604	1.04994	0.704588	31040	2315
		Chronic kidney disease	Fibrosis PGS	1.02048	0.979871	1.06278	0.327764	31040	2315
		Discontinuation	SBP PGS	0.963445	0.944826	0.982432	0.000183877	32120	10095
		Discontinuation	DBP PGS	0.978047	0.959153	0.997314	0.0257314	32120	10095
		Discontinuation	BFM PGS	1.03881	1.01873	1.05929	0.000131626	32120	10095
		Discontinuation	WHR PGS	0.984399	0.965364	1.00381	0.114487	32120	10095
		Discontinuation	Lean mass PGS	1.02398	1.00418	1.04417	0.0173623	32120	10095
		Discontinuation	Ca PGS	1.00748	0.987988	1.02736	0.45456	32120	10095
		Discontinuation	LPA PGS	0.99268	0.973542	1.01219	0.459509	32120	10095
		Discontinuation	EGFR PGS	1.01078	0.991174	1.03076	0.283395	32120	10095
		Discontinuation	Sodium PGS	1.00156	0.982177	1.02132	0.875909	32120	10095
		Discontinuation	Fibrosis PGS	0.991174	0.972034	1.01069	0.372891	32120	10095
		Polygenic scores are in units of standard deviations
		European-ancestry participants aged 40> with dCCB prescription in the available GP prescribing data
		N- Total number of people, n- number of events, PGS - polygenic score, SBP - systolic blood pressure, DBP - diastolic blood pressure, BFM - body fat mass, WHR - waist to hip ratio, LPA - lipoprotein A, eGFR - estimated glomerular liltration rate

### Sheet: Sup table 2
		Cox's proportional Hazard Estimates between patients' characteristics polygenic scores in quintiles and dCCB adverse events in UKB patients
		Outcome	Exposure	Quintiles	HR	0.95	CI	p.value	N	n event
		Heart failure	SBP PGS	2	0.97	0.83	1.13	0.71	31051	1838
		Heart failure	SBP PGS	3	0.87	0.75	1.02	0.083	31051	1838
		Heart failure	SBP PGS	4	1.02	0.88	1.19	0.76	31051	1838
		Heart failure	SBP PGS	5	0.99	0.86	1.15	0.91	31051	1838
		Heart failure	DBP PGS	2	0.92	0.79	1.07	0.29	31051	1838
		Heart failure	DBP PGS	3	1.1	0.95	1.27	0.2	31051	1838
		Heart failure	DBP PGS	4	0.91	0.79	1.06	0.22	31051	1838
		Heart failure	DBP PGS	5	0.86	0.74	0.99	0.039	31051	1838
		Heart failure	BFM PGS	2	1.2	1.02	1.41	0.031	31051	1838
		Heart failure	BFM PGS	3	1.31	1.12	1.53	0.00085	31051	1838
		Heart failure	BFM PGS	4	1.3	1.12	1.53	0.00086	31051	1838
		Heart failure	BFM PGS	5	1.46	1.26	1.7	8.2e-07	31051	1838
		Heart failure	WHR PGS	2	1.04	0.9	1.2	0.59	31051	1838
		Heart failure	WHR PGS	3	0.97	0.84	1.13	0.72	31051	1838
		Heart failure	WHR PGS	4	1.06	0.92	1.23	0.4	31051	1838
		Heart failure	WHR PGS	5	0.95	0.82	1.1	0.51	31051	1838
		Heart failure	Lean mass PGS	2	1.05	0.9	1.21	0.54	31051	1838
		Heart failure	Lean mass PGS	3	0.98	0.84	1.13	0.77	31051	1838
		Heart failure	Lean mass PGS	4	1.11	0.96	1.28	0.18	31051	1838
		Heart failure	Lean mass PGS	5	1.2	1.04	1.38	0.014	31051	1838
		Heart failure	Ca PGS	2	1.05	0.91	1.21	0.53	31051	1838
		Heart failure	Ca PGS	3	0.98	0.85	1.14	0.82	31051	1838
		Heart failure	Ca PGS	4	1.04	0.9	1.2	0.62	31051	1838
		Heart failure	Ca PGS	5	0.97	0.84	1.13	0.72	31051	1838
		Heart failure	LPA PGS	2	1	0.86	1.16	0.98	31051	1838
		Heart failure	LPA PGS	3	0.99	0.85	1.15	0.85	31051	1838
		Heart failure	LPA PGS	4	1.05	0.91	1.22	0.48	31051	1838
		Heart failure	LPA PGS	5	1.29	1.12	1.48	0.00041	31051	1838
		Heart failure	EGFR PGS	2	0.96	0.83	1.11	0.62	31051	1838
		Heart failure	EGFR PGS	3	0.96	0.83	1.11	0.54	31051	1838
		Heart failure	EGFR PGS	4	1.01	0.87	1.16	0.92	31051	1838
		Heart failure	EGFR PGS	5	0.95	0.82	1.1	0.47	31051	1838
		Heart failure	Sodium PGS	2	1.07	0.93	1.23	0.38	31051	1838
		Heart failure	Sodium PGS	3	0.9	0.78	1.04	0.17	31051	1838
		Heart failure	Sodium PGS	4	0.99	0.85	1.14	0.86	31051	1838
		Heart failure	Sodium PGS	5	1.1	0.96	1.28	0.17	31051	1838
		Heart failure	Fibrosis PGS	2	0.83	0.72	0.96	0.012	31051	1838
		Heart failure	Fibrosis PGS	3	0.92	0.8	1.06	0.24	31051	1838
		Heart failure	Fibrosis PGS	4	0.94	0.81	1.08	0.35	31051	1838
		Heart failure	Fibrosis PGS	5	0.96	0.84	1.11	0.61	31051	1838
		Coronary Heart Disease	SBP PGS	2	0.98	0.9	1.08	0.72	30722	5555
		Coronary Heart Disease	SBP PGS	3	0.94	0.86	1.03	0.16	30722	5555
		Coronary Heart Disease	SBP PGS	4	1.01	0.93	1.1	0.77	30722	5555
		Coronary Heart Disease	SBP PGS	5	0.96	0.88	1.05	0.36	30722	5555
		Coronary Heart Disease	DBP PGS	2	0.99	0.91	1.08	0.77	30722	5555
		Coronary Heart Disease	DBP PGS	3	1.05	0.97	1.14	0.25	30722	5555
		Coronary Heart Disease	DBP PGS	4	0.98	0.9	1.06	0.61	30722	5555
		Coronary Heart Disease	DBP PGS	5	0.91	0.84	0.99	0.032	30722	5555
		Coronary Heart Disease	BFM PGS	2	1.05	0.96	1.14	0.31	30722	5555
		Coronary Heart Disease	BFM PGS	3	1.1	1.01	1.2	0.026	30722	5555
		Coronary Heart Disease	BFM PGS	4	1.16	1.06	1.26	0.00084	30722	5555
		Coronary Heart Disease	BFM PGS	5	1.14	1.05	1.24	0.0026	30722	5555
		Coronary Heart Disease	WHR PGS	2	0.95	0.87	1.03	0.19	30722	5555
		Coronary Heart Disease	WHR PGS	3	0.98	0.9	1.07	0.65	30722	5555
		Coronary Heart Disease	WHR PGS	4	0.99	0.91	1.07	0.78	30722	5555
		Coronary Heart Disease	WHR PGS	5	0.99	0.91	1.08	0.83	30722	5555
		Coronary Heart Disease	Lean mass PGS	2	0.94	0.86	1.02	0.11	30722	5555
		Coronary Heart Disease	Lean mass PGS	3	0.92	0.84	0.99	0.037	30722	5555
		Coronary Heart Disease	Lean mass PGS	4	0.94	0.86	1.02	0.13	30722	5555
		Coronary Heart Disease	Lean mass PGS	5	0.94	0.86	1.02	0.13	30722	5555
		Coronary Heart Disease	Ca PGS	2	1.1	1.01	1.2	0.027	30722	5555
		Coronary Heart Disease	Ca PGS	3	1.1	1.01	1.19	0.034	30722	5555
		Coronary Heart Disease	Ca PGS	4	1.07	0.99	1.17	0.1	30722	5555
		Coronary Heart Disease	Ca PGS	5	1.06	0.98	1.16	0.17	30722	5555
		Coronary Heart Disease	LPA PGS	2	1	0.92	1.09	0.95	30722	5555
		Coronary Heart Disease	LPA PGS	3	1.01	0.93	1.1	0.83	30722	5555
		Coronary Heart Disease	LPA PGS	4	1.13	1.04	1.23	0.0054	30722	5555
		Coronary Heart Disease	LPA PGS	5	1.33	1.22	1.44	8.3e-12	30722	5555
		Coronary Heart Disease	EGFR PGS	2	0.98	0.91	1.07	0.72	30722	5555
		Coronary Heart Disease	EGFR PGS	3	0.96	0.88	1.04	0.33	30722	5555
		Coronary Heart Disease	EGFR PGS	4	0.96	0.88	1.04	0.28	30722	5555
		Coronary Heart Disease	EGFR PGS	5	0.94	0.87	1.02	0.16	30722	5555
		Coronary Heart Disease	Sodium PGS	2	1.04	0.96	1.13	0.35	30722	5555
		Coronary Heart Disease	Sodium PGS	3	0.99	0.91	1.07	0.74	30722	5555
		Coronary Heart Disease	Sodium PGS	4	0.97	0.89	1.06	0.5	30722	5555
		Coronary Heart Disease	Sodium PGS	5	1	0.92	1.09	0.96	30722	5555
		Coronary Heart Disease	Fibrosis PGS	2	0.93	0.86	1.01	0.095	30722	5555
		Coronary Heart Disease	Fibrosis PGS	3	0.93	0.85	1.01	0.073	30722	5555
		Coronary Heart Disease	Fibrosis PGS	4	1	0.93	1.09	0.91	30722	5555
		Coronary Heart Disease	Fibrosis PGS	5	0.96	0.88	1.04	0.31	30722	5555
		Chronic Kidney Disease	SBP PGS	2	0.96	0.84	1.1	0.58	31040	2315
		Chronic Kidney Disease	SBP PGS	3	0.87	0.76	1	0.044	31040	2315
		Chronic Kidney Disease	SBP PGS	4	0.88	0.77	1.01	0.064	31040	2315
		Chronic Kidney Disease	SBP PGS	5	0.94	0.82	1.06	0.31	31040	2315
		Chronic Kidney Disease	DBP PGS	2	0.99	0.86	1.13	0.83	31040	2315
		Chronic Kidney Disease	DBP PGS	3	0.97	0.85	1.11	0.63	31040	2315
		Chronic Kidney Disease	DBP PGS	4	0.97	0.85	1.11	0.67	31040	2315
		Chronic Kidney Disease	DBP PGS	5	0.99	0.87	1.12	0.83	31040	2315
		Chronic Kidney Disease	BFM PGS	2	1.01	0.88	1.16	0.88	31040	2315
		Chronic Kidney Disease	BFM PGS	3	0.98	0.85	1.12	0.73	31040	2315
		Chronic Kidney Disease	BFM PGS	4	1.07	0.94	1.22	0.31	31040	2315
		Chronic Kidney Disease	BFM PGS	5	1.12	0.98	1.27	0.084	31040	2315
		Chronic Kidney Disease	WHR PGS	2	1.05	0.92	1.19	0.49	31040	2315
		Chronic Kidney Disease	WHR PGS	3	0.97	0.86	1.11	0.7	31040	2315
		Chronic Kidney Disease	WHR PGS	4	1.05	0.92	1.19	0.49	31040	2315
		Chronic Kidney Disease	WHR PGS	5	0.96	0.85	1.1	0.58	31040	2315
		Chronic Kidney Disease	Lean mass PGS	2	1.09	0.95	1.24	0.22	31040	2315
		Chronic Kidney Disease	Lean mass PGS	3	1.27	1.11	1.44	0.00029	31040	2315
		Chronic Kidney Disease	Lean mass PGS	4	1.11	0.97	1.26	0.13	31040	2315
		Chronic Kidney Disease	Lean mass PGS	5	1.1	0.96	1.26	0.15	31040	2315
		Chronic Kidney Disease	Ca PGS	2	1.05	0.93	1.2	0.43	31040	2315
		Chronic Kidney Disease	Ca PGS	3	1.08	0.94	1.23	0.27	31040	2315
		Chronic Kidney Disease	Ca PGS	4	1.03	0.9	1.17	0.66	31040	2315
		Chronic Kidney Disease	Ca PGS	5	1.05	0.92	1.19	0.49	31040	2315
		Chronic Kidney Disease	LPA PGS	2	0.9	0.8	1.03	0.12	31040	2315
		Chronic Kidney Disease	LPA PGS	3	0.92	0.81	1.04	0.19	31040	2315
		Chronic Kidney Disease	LPA PGS	4	0.91	0.8	1.04	0.17	31040	2315
		Chronic Kidney Disease	LPA PGS	5	0.96	0.85	1.09	0.53	31040	2315
		Chronic Kidney Disease	EGFR PGS	2	1.1	0.96	1.26	0.16	31040	2315
		Chronic Kidney Disease	EGFR PGS	3	1.15	1.01	1.31	0.041	31040	2315
		Chronic Kidney Disease	EGFR PGS	4	1.15	1.01	1.31	0.037	31040	2315
		Chronic Kidney Disease	EGFR PGS	5	1.19	1.04	1.36	0.0093	31040	2315
		Chronic Kidney Disease	Sodium PGS	2	1.02	0.89	1.15	0.81	31040	2315
		Chronic Kidney Disease	Sodium PGS	3	0.94	0.83	1.08	0.39	31040	2315
		Chronic Kidney Disease	Sodium PGS	4	1.02	0.9	1.16	0.72	31040	2315
		Chronic Kidney Disease	Sodium PGS	5	1.03	0.9	1.17	0.71	31040	2315
		Chronic Kidney Disease	Fibrosis PGS	2	0.96	0.85	1.1	0.56	31040	2315
		Chronic Kidney Disease	Fibrosis PGS	3	1	0.88	1.14	1	31040	2315
		Chronic Kidney Disease	Fibrosis PGS	4	1.05	0.93	1.19	0.44	31040	2315
		Chronic Kidney Disease	Fibrosis PGS	5	1.03	0.91	1.17	0.66	31040	2315
		Discontinuation	SBP PGS	2	1.05	0.98	1.12	0.15	32120	10095
		Discontinuation	SBP PGS	3	1.01	0.95	1.08	0.76	32120	10095
		Discontinuation	SBP PGS	4	0.94	0.88	1	0.042	32120	10095
		Discontinuation	SBP PGS	5	0.93	0.88	0.99	0.034	32120	10095
		Discontinuation	DBP PGS	2	0.97	0.91	1.03	0.33	32120	10095
		Discontinuation	DBP PGS	3	0.95	0.89	1.01	0.094	32120	10095
		Discontinuation	DBP PGS	4	0.95	0.9	1.02	0.14	32120	10095
		Discontinuation	DBP PGS	5	0.93	0.87	0.99	0.022	32120	10095
		Discontinuation	BFM PGS	2	1.05	0.98	1.12	0.17	32120	10095
		Discontinuation	BFM PGS	3	1.12	1.05	1.19	0.00075	32120	10095
		Discontinuation	BFM PGS	4	1.09	1.02	1.16	0.0073	32120	10095
		Discontinuation	BFM PGS	5	1.13	1.06	1.2	0.0002	32120	10095
		Discontinuation	WHR PGS	2	1.05	0.99	1.12	0.12	32120	10095
		Discontinuation	WHR PGS	3	1.02	0.96	1.08	0.58	32120	10095
		Discontinuation	WHR PGS	4	0.97	0.92	1.04	0.42	32120	10095
		Discontinuation	WHR PGS	5	0.98	0.92	1.05	0.57	32120	10095
		Discontinuation	Lean mass PGS	2	1.05	0.99	1.11	0.14	32120	10095
		Discontinuation	Lean mass PGS	3	1	0.94	1.06	0.94	32120	10095
		Discontinuation	Lean mass PGS	4	1.06	0.99	1.12	0.078	32120	10095
		Discontinuation	Lean mass PGS	5	1.08	1.02	1.15	0.011	32120	10095
		Discontinuation	Ca PGS	2	0.99	0.93	1.05	0.69	32120	10095
		Discontinuation	Ca PGS	3	1	0.94	1.07	0.98	32120	10095
		Discontinuation	Ca PGS	4	1.05	0.99	1.12	0.11	32120	10095
		Discontinuation	Ca PGS	5	0.99	0.93	1.06	0.84	32120	10095
		Discontinuation	LPA PGS	2	0.97	0.91	1.03	0.27	32120	10095
		Discontinuation	LPA PGS	3	0.98	0.92	1.04	0.53	32120	10095
		Discontinuation	LPA PGS	4	0.99	0.93	1.05	0.66	32120	10095
		Discontinuation	LPA PGS	5	0.97	0.91	1.03	0.26	32120	10095
		Discontinuation	EGFR PGS	2	1	0.94	1.06	0.97	32120	10095
		Discontinuation	EGFR PGS	3	0.96	0.9	1.02	0.23	32120	10095
		Discontinuation	EGFR PGS	4	1	0.94	1.06	0.93	32120	10095
		Discontinuation	EGFR PGS	5	1.04	0.98	1.1	0.23	32120	10095
		Discontinuation	Sodium PGS	2	1.02	0.96	1.09	0.51	32120	10095
		Discontinuation	Sodium PGS	3	1.01	0.95	1.07	0.76	32120	10095
		Discontinuation	Sodium PGS	4	1.01	0.95	1.07	0.77	32120	10095
		Discontinuation	Sodium PGS	5	1.01	0.95	1.08	0.72	32120	10095
		Discontinuation	Fibrosis PGS	2	0.98	0.92	1.04	0.45	32120	10095
		Discontinuation	Fibrosis PGS	3	0.96	0.9	1.02	0.18	32120	10095
		Discontinuation	Fibrosis PGS	4	0.98	0.93	1.05	0.59	32120	10095
		Discontinuation	Fibrosis PGS	5	0.97	0.91	1.03	0.28	32120	10095
		European-ancestry participants aged 40> with dCCB prescription in the available GP prescribing data
		N- Total number of people, n- number of events, PGS - polygenic score, SBP - systolic blood pressure, DBP - diastolic blood pressure, BFM - body fat mass, WHR - waist to hip ratio, LPA - lipoprotein A, eGFR - estimated glomerular liltration rate

### Sheet: Sup table 3
	Risk predictions in T allele carriers for RYR3 across age and sex for the increased risk of heart failure
	Analysis	age	RR	0.95	CI	p
	Women, bottom 20% PGS	55-59	1.1	0.73	1.64	0.65
	Women, top 20% PGS	55-59	1.13	0.38	3.36	0.82
	Men, bottom 20% PGS	55-59	1.02	0.78	1.35	0.88
	Men, top 20% PGS	55-59	2.21	1.1	4.44	0.03
	Women, bottom 20% PGS	60-64	1.18	0.81	1.72	0.4
	Women, top 20% PGS	60-64	3.07	1.15	8.24	0.03
	Men, bottom 20% PGS	60-64	1.09	0.85	1.38	0.5
	Men, top 20% PGS	60-64	2.5	1.33	4.67	0
	Women, bottom 20% PGS	65-69	1.27	0.85	1.91	0.25
	Women, top 20% PGS	65-69	4.39	1.55	12.45	0.01
	Men, bottom 20% PGS	65-69	1.28	0.96	1.7	0.09
	Men, top 20% PGS	65-69	2.9	1.38	6.11	0.01
	Women, bottom 20% PGS	70-75	1.15	0.66	2.01	0.61
	Women, top 20% PGS	70-75	18.79	3.5	100.86	0
	Men, bottom 20% PGS	70-75	1.04	0.71	1.52	0.86
	Men, top 20% PGS	70-75	1.77	0.66	4.76	0.26
	Patients are compared with others of the same gender and age groups
	Patients are compared with the minimum risk group (non-carriers of T allele + lowest 20% of polygenic score)
	Polygenic scores: Body fat mass, lean mass and lipoprotein A

### Sheet: Sup table 4
	Risk predictions in A allele carriers for NUMA1 across age and sex for the increased risk of discontinuation
	Analysis	age	RR	0.95	CI	p
	Women, bottom 20% PGS	55-59	1.1	0.95	1.26	0.21
	Women, top 20% PGS	55-59	1.37	1.02	1.85	0.04
	Men, bottom 20% PGS	55-59	1.03	0.9	1.18	0.65
	Men, top 20% PGS	55-59	1.33	0.99	1.8	0.06
	Women, bottom 20% PGS	60-64	0.94	0.83	1.07	0.35
	Women, top 20% PGS	60-64	1.12	0.85	1.47	0.43
	Men, bottom 20% PGS	60-64	1.18	1.04	1.34	0.01
	Men, top 20% PGS	60-64	1.51	1.16	1.96	0
	Women, bottom 20% PGS	65-69	0.9	0.78	1.03	0.12
	Women, top 20% PGS	65-69	1.24	0.91	1.69	0.17
	Men, bottom 20% PGS	65-69	1.26	1.07	1.48	0.01
	Men, top 20% PGS	65-69	1.4	1.01	1.95	0.04
	Women, bottom 20% PGS	70-75	1.36	1.08	1.72	0.01
	Women, top 20% PGS	70-75	1.82	1.11	2.96	0.02
	Men, bottom 20% PGS	70-75	1.16	0.87	1.54	0.3
	Men, top 20% PGS	70-75	0.84	0.45	1.55	0.57
	Patients are compared with others of the same gender and age groups
	Patients are compared with the minimum risk group (non-carriers of A allele + lowest 20% of polygenic score)
	Polygenic scores: Body fat mass and lean mass

### Sheet: Sup table 5
	Two sample Mendelian Randomization analysis results for body fat mass and outcomes
	Outcome	exposure || IEU Open GWAS id	method	nsnp	Beta	SE	pval
	Heart failure
	pleiotropy (p=0.7)	Whole body fat mass || id:ukb-b-19393	MR Egger	364	0.82	0.3	0.01
		Whole body fat mass || id:ukb-b-19393	Weighted median	364	0.69	0.2	0.0005
		Whole body fat mass || id:ukb-b-19393	Inverse variance weighted	364	0.71	0.12	0
		Whole body fat mass || id:ukb-b-19393	Simple mode	364	0.76	0.57	0.18
		Whole body fat mass || id:ukb-b-19393	Weighted mode	364	0.76	0.41	0.07
	Discontinuation
	pleiotropy (p=0.8)	Whole body fat mass || id:ukb-b-19393	MR Egger	364	0.18	0.13	0.16
		Whole body fat mass || id:ukb-b-19393	Weighted median	364	0.14	0.09	0.12
		Whole body fat mass || id:ukb-b-19393	Inverse variance weighted	364	0.21	0.05	0.0001
		Whole body fat mass || id:ukb-b-19393	Simple mode	364	0.13	0.23	0.57
		Whole body fat mass || id:ukb-b-19393	Weighted mode	364	0.11	0.15	0.49
	Coronary heart disease
	pleiotropy (p=0.2)	Whole body fat mass || id:ukb-b-19393	MR Egger	364	0.39	0.17	0.02
		Whole body fat mass || id:ukb-b-19393	Weighted median	364	0.13	0.12	0.29
		Whole body fat mass || id:ukb-b-19393	Inverse variance weighted	364	0.18	0.07	0.01
		Whole body fat mass || id:ukb-b-19393	Simple mode	364	-0.04	0.31	0.9
		Whole body fat mass || id:ukb-b-19393	Weighted mode	364	0.06	0.2	0.74
